# Oncogenicity Variant Interpreter (OncoVI): oncogenicity guidelines implementation to support somatic variants interpretation in precision oncology

**DOI:** 10.1101/2024.10.10.24315072

**Authors:** Maria Giulia Carta, Lars Tögel, Annett Hölsken, Christoph Schubart, Heinrich Sticht, Robert Stöhr, Silvia Spoerl, Norbert Meidenbauer, Arndt Hartmann, Paolo Magni, Florian Haller, Fulvia Ferrazzi

## Abstract

**Background:** In precision oncology, the accurate and reproducible classification of variant oncogenicity is fundamental for therapy decision making. In 2022, a set of guidelines for the classification of oncogenicity of somatic variants in cancer were defined by the Clinical Genome Resource, the Cancer Genomics Consortium, and the Variant Interpretation for Cancer Consortium. However, to date an implementation that automates the evaluation of these criteria does not exist. Furthermore, for the majority of the criteria, the interpretation of the criterion-associated textual indication and the choice of publicly available resources to gather criterion-supporting information depends on the user. Thus, the risk of a variant being classified differently by independent laboratories is relevant, with implications for the management of patient care.

**Methods:** Here, we developed Oncogenicity Variant Interpreter (OncoVI), a fully-automated Python-based implementation of the oncogenicity guidelines. First, each criterion was interpreted and publicly available resources were identified to be utilised as reference. Then, criteria were implemented in OncoVI and the information reported by the associated resources were integrated. OncoVI is part of a broader Python-framework that, starting from the genomic position of the variant, automatically performs functional annotation, collects the available evidence from the reference resources, and provides a classification of oncogenicity.

**Results:** On the set of 93 somatic variants provided by the guidelines OncoVI achieved an overall accuracy of 80%, with a sensitivity of 88% in the classification of Oncogenic/Likely Oncogenic variants. On a real-world data set of 7,802 variants from 557 patients previously evaluated within the Molecular Tumour Board (MTB) Erlangen, an agreement of 79% was observed between OncoVI’s oncogenicity classification and the MTB pathogenicity assessment. In addition, the pathogenicity classification of 135 variants of the MTB data set was re-assessed by expert biologists adhering solely to the oncogenicity guidelines. This re-evaluation confirmed the validity of OncoVI’s interpretation of the resources chosen as reference, but it also underlined the ability of experts in solving conflicting evidence.

**Conclusions:** Taken together, OncoVI provides an effective implementation of the oncogenicity guidelines, thus facilitating their adoption and supporting the reproducible and harmonised oncogenicity classification of somatic variants between institutions.
