## Additional File 1 for "Oncogenicity Variant Interpreter (OncoVI): oncogenicity guidelines implementation to support somatic variants interpretation in precision oncology"

### Sheet: Additional File 1
Additional File 1. Description of the 93 variants of the Standard Operating Procedure (SOP) data set.
chrom	start	end	variant	strand	HGVSp	classification_SOP	variant_specific_score_SOP	criteria_SOP	classification_OncoVI	variant_specific_score_OncoVI	criteria_OncoVI
13	28018505	28018505	C/A	+	FLT3:p.Asp835Tyr	Likely Oncogenic	8	OS2, OM4, OP4, OP1	Likely Oncogenic	8	OS1,OM3,OP1,OP4
13	28018503	28018503	A/T	+	FLT3:p.Asp835Glu	Likely Oncogenic	7	OS2, OP3, OP4, OP1	Likely Oncogenic	7	OS1,OM3,OP3,OP4,SBP1
13	28018505	28018505	C/G	+	FLT3:p.Asp835His	Likely Oncogenic	7	OS2, OP3, OP4, OP1	Likely Oncogenic	9	OS1,OM3,OP1,OP3,OP4
13	28018504	28018504	T/A	+	FLT3:p.Asp835Val	Likely Oncogenic	7	OS2, OP3, OP4, OP1	Likely Oncogenic	9	OS1,OM3,OP1,OP3,OP4
13	28028203	28028203	G/T	+	FLT3:p.Asn676Lys	Likely Oncogenic	8	OS2, OM4, OP4, OP1	Likely Oncogenic	6	OS1,OM3,OP4,SBP1
13	28018483	28018483	T/C	+	FLT3:p.Tyr842Cys	Likely Oncogenic	8	OS2, OM1, OP4, OP1	Likely Oncogenic	8	OS1,OM3,OP1,OP4
13	28027222	28027222	A/C	+	FLT3:p.Phe691Leu	VUS	0	SBS2, OM1, OP4, OP1	Likely Oncogenic	6	OS1,OP1,OP4
13	28027217	28027217	T/C	+	FLT3:p.Tyr693Cys	VUS	4	OM1, OP4, OP1	VUS	4	OM1,OP1,OP4
13	28027218	28027218	A/T	+	FLT3:p.Tyr693Asn	VUS	4	OM1, OP4, OP1	VUS	4	OM1,OP1,OP4
13	28018504	28018505	TC/AT	+	BRAF:p.Lys601Glu	Likely Oncogenic	8	OS2, OM4, OP4, OP1	Oncogenic	12	OS1,OS2,OM3,OP1,OP4
7	140753334	140753334	T/C	+	BRAF:p.Asp594Asn	Oncogenic	10	OS2, OS3, OP4, OP1	Oncogenic	12	OS1,OS2,OM3,OP1,OP4
7	140753355	140753355	C/T	+	BRAF:p.Gly469Ala	Oncogenic	10	OS2, OS3, OP4, OP1	Oncogenic	10	OS1,OS2,OP1,OP4
7	140781602	140781602	C/G	+	BRAF:p.Gly469Glu	Likely Oncogenic	7	OS2, OP4, OP3, OP1	Oncogenic	13	OS1,OS2,OM3,OP1,OP3,OP4
7	140781602	140781602	C/T	+	BRAF:p.Pro14Arg	VUS	0	OP4, SBP1	VUS	0	OP4,SBP1
7	140924663	140924663	G/C	+	BRAF:p.Ala31Gly	Likely Benign	-1	SBP1	Likely Benign	-4	OP4,SBS2,SBP1
7	140924612	140924612	G/C	+	BRAF:p.Asp445His	VUS	2	OP4, OP1	VUS	2	OP1,OP4
7	140781675	140781675	C/G	+	IDH1:p.Arg132His	Oncogenic	10	OS2, OS3, OP4, OP1	Oncogenic	10	OS1,OS2,OP1,OP4
7	140753336	140753337	AC/TT	+	IDH1:p.Arg132Cys	Oncogenic	10	OS2, OS3, OP4, OP1	Oncogenic	12	OS1,OS2,OM3,OP1,OP4
7	140778037	140778051	TAGGTGCTGTCACAT/-	+	IDH1:p.Arg132Ser	Oncogenic	10	OS2, OS3, OP4, OP1	Oncogenic	10	OS1,OS2,OP1,OP4
7	140783127	140783127	G/-	+	IDH1:p.Val178Ile	Benign	-8	SBVS1	Benign	-15	OP1,SBVS1,SBS1,SBS2
2	208248388	208248388	C/T	+	IDH1:p.Asp220Gly	VUS	0	NONE	VUS	2	OP1,OP4
2	208248389	208248389	G/A	+	IDH1:p.Glu262Lys	VUS	1	OP4	VUS	2	OP1,OP4
2	208248389	208248389	G/T	+	IDH1:p.Phe32Val	VUS	0	NONE	Likely Benign	-2	OP1,OP4,SBS2
2	208243593	208243593	C/T	+	IDH1:p.Val71Ile	Benign	-9	SBS2, SBS1, SBP1	Benign	-8	OP4,SBS1,SBS2,SBP1
2	208243466	208243466	T/C	+	KRAS:p.Gly12Ala	Oncogenic	10	OS2, OS3, OP4, OP1	Oncogenic	10	OS1,OS2,OP1,OP4
2	208242060	208242060	C/T	+	KRAS:p.Arg164Gln	VUS	0	SBS2, OP1	VUS	2	OP1,OP4
2	208251458	208251458	A/C	+	KRAS:p.Ser65Ile	VUS	2	OP1, OP4	Likely Oncogenic	8	OS2,OM3,OP1,OP4
2	208248572	208248572	C/T	+	KRAS:p.Gln61Lys	Oncogenic	10	OS2, OS3, OP4, OP1	Oncogenic	12	OS1,OS2,OM3,OP1,OP4
2	208248664	208248664	G/A	+	PIK3CA:p.His1047Arg	Oncogenic	10	OS2, OS3, OP4, OP1	Oncogenic	12	OS1,OS2,OM3,OP1,OP4
12	25245350	25245350	C/G	+	PIK3CA:p.His1047Gln	VUS	4	OM3, OP3, OP4	VUS	3	OM1,OP3,OP4,SBP1
12	25209871	25209871	C/T	+	PIK3CA:p.His1065Tyr	VUS	3	OP1, OP3, OP4	VUS	3	OP1,OP3,OP4
12	25227330	25227330	C/A	+	PIK3CA:p.Lys733Arg	VUS	1	OP1	Likely Benign	-2	OP1,OP4,SBS2
12	25227343	25227343	G/T	+	PIK3CA:p.Glu545Ala	Oncogenic	10	OS2, OS3, OP4, OP1	Likely Oncogenic	6	OS1,OP1,OP4
3	179234297	179234297	A/G	+	PIK3CA:p.Glu453Lys	Likely Oncogenic	8	OS2, OM4, OP4, OP1	Oncogenic	12	OS1,OS2,OM4,OP1,OP4
3	179234298	179234298	T/G	+	PIK3CA:p.Glu418Lys	VUS	2	OP4, OP1	VUS	4	OM1,OP1,OP4
3	179234350	179234350	C/T	+	PIK3CA:p.Ile391Met	Benign	-8	SBVS1	Benign	-11	OS3,OP1,SBVS1,SBS1,SBS2
3	179224091	179224091	A/G	+	PIK3CA:p.Met1Val	VUS	3	OP1, OP3, OP4	VUS	2	OP1,OP4
3	179218304	179218304	A/C	+	PTEN:p.Arg130Gln	Oncogenic	10	OS2, OS3, OP4, OP1	Oncogenic	12	OS1,OS2,OM3,OP1,OP4
3	179210291	179210291	G/A	+	PTEN:p.Thr131Ile	Likely Oncogenic	7	OS2, OM1, OP4	Oncogenic	12	OS1,OS2,OM3,OP1,OP4
3	179210186	179210186	G/A	+	PTEN:p.His123Arg	Likely Oncogenic	8	OS2, OM1, OP4, OP1	Likely Oncogenic	8	OS2,OM1,OP1,OP4
3	179209622	179209622	A/G	+	PTEN:p.Pro204Ala	VUS	1	OP4	Likely Oncogenic	8	OS2,OM1,OP1,OP4
3	179198826	179198826	A/G	+	PTEN:p.Leu182Ser	VUS	1	OP4	VUS	4	OM1,OP1,OP4
3	179234360	179234360	A/AA	+	PTEN:p.Pro354Leu	VUS	0	SBS2, OP4	VUS	4	OM1,OP1,OP4
10	87933148	87933148	G/A	+	RB1:p.Gln689His	VUS	3	OM1, OP4	VUS	4	OM1,OP1,OP4
10	87933151	87933151	C/T	+	RB1:p.Ser567Leu	VUS	4	OM1, OP4, OP1	Oncogenic	10	OS1,OS2,OP1,OP4
10	87933127	87933127	A/G	+	RB1:p.Trp563Leu	VUS	3	OM1, OP4	VUS	4	OM1,OP1,OP4
10	87952235	87952235	C/G	+	RB1:p.Arg661Trp	Likely Oncogenic	6	OS2, OM1, OP4, OP1	Oncogenic	10	OS1,OS2,OP1,OP4
10	87952170	87952170	T/C	+	RB1:p.Glu554Lys	VUS	4	OM1, OP4, OP1	VUS	4	OM1,OP1,OP4
10	87965321	87965321	C/T	+	RB1:p.Tyr606Cys	VUS	3	OP4, OP1, OP3	VUS	3	OP1,OP3,OP4
10	87961056	87961056	A/T	+	EZH2:p.Tyr646Phe	Likely Oncogenic	8	OS2, OM4, OP4, OP1	VUS	4	OM1,OP1,OP4
10	87952264	87952264	G/C	+	EZH2:p.Asp136Val	VUS	1	OP4	VUS	4	OM1,OP1,OP4
10	87952204	87952204	G/A	+	EZH2:p.Asp233Gly	VUS	1	OP4	VUS	4	OM1,OP1,OP4
10	87864461	87864461	C/G	+	EZH2:p.Val626Met	Likely Oncogenic	6	OS2, OP4, OP1	Likely Oncogenic	8	OS2,OM1,OP1,OP4
13	48459794	48459794	G/C	+	EZH2:p.Arg658Thr	VUS	3	OM1, OP4	VUS	4	OM1,OP1,OP4
13	48452997	48452997	C/T	+	EZH2:p.Ala682Gly	Likely Oncogenic	7	OS2, OM1, OP4	VUS	4	OM1,OP1,OP4
13	48381436	48381436	G/T	+	EZH2:p.Ala682Val	VUS	4	OM1, OP4, OP1	VUS	4	OM1,OP1,OP4
13	48459708	48459708	C/T	+	EZH2:p.Arg684Cys	Likely Oncogenic	8	OS2, OM1, OP4, OP1	Likely Oncogenic	8	OS2,OM1,OP1,OP4
13	48381408	48381408	G/A	+	EZH2:p.Arg690His	Likely Oncogenic	8	OS2, OM4, OP4, OP1	Oncogenic	10	OS2,OS3,OP1,OP4
13	48456206	48456206	A/G	+	EZH2:p.Ser695Leu	VUS	3	OM1, OP4	Likely Oncogenic	8	OS2,OM1,OP1,OP4
13	48342704	48342705	TA/-	+	EZH2:p.Tyr731Phe	Likely Oncogenic	7	OS2, OM1, OP4	VUS	4	OM1,OP1,OP4
13	48377030	48377030	C/A	+	EZH2:p.Tyr731His	VUS	4	OM1, OP4, OP1	Likely Oncogenic	8	OS2,OM1,OP1,OP4
13	48349024	48349024	G/A	+	TP53:p.Pro47Ser	Benign	-9	SBS1, SBS2, SBP1	Likely Benign	-6	OM1,OP4,SBS1,SBS2,SBP1
13	48463840	48463840	G/T	+	TP53:p.Val73Met	Likely Benign	-4	OP4, SBS2, SBP1	Likely Benign	-2	OM1,OP4,SBS2,SBP1
13	48376889	48376889	A/G	+	TP53:p.Cys135Gly	Likely Oncogenic	9	OS2, OM1, OP4, OP3, OP1	Likely Oncogenic	9	OS2,OM1,OP1,OP3,OP4
7	148811635	148811635	T/A	+	TP53:p.Val173Met	Likely Oncogenic	10	OS2, OS3, OP4, OP1	Oncogenic	12	OS1,OS2,OM3,OP1,OP4
7	148829805	148829805	T/A	+	TP53:p.Glu180Lys	Likely Oncogenic	6	OS2, OM1, OP4, OP1	Oncogenic	10	OS1,OS2,OP1,OP4
7	148827194	148827194	T/C	+	TP53:p.Glu298Lys	Likely Benign	-5	SBS2, SBP1	Likely Benign	-2	OM1,OP4,SBS2,SBP1
7	148811696	148811696	C/T	+	TP53:p.Gly334Arg	VUS	0	SBS2, OM1, OP4, OP1	VUS	4	OM1,OP1,OP4
7	148810389	148810389	C/G	+	TP53:p.Ala347Asp	Likely Oncogenic	7	OS2, OM1, OP4	Oncogenic	10	OS1,OS2,OM3,OP4,SBP1
7	148809375	148809375	G/C	+	TP53:p.His365Tyr	Likely Benign	-5	SBS2, SBP1	VUS	2	OS1,OP1,OP4,SBS2
7	148809375	148809375	G/A	+	FLT3:p.Asp835Ile	VUS	3	OM1, OP4	VUS	3	OM1,OP4
7	148809370	148809370	G/A	+	BRAF:p.Val600Lys	Likely Oncogenic	9	OS2, OS3, OP4	Likely Oncogenic	7	OS1,OM3,OP4
7	148809351	148809351	C/T	+	BRAF:p.Asn486_Pro490del	Oncogenic	10	OS2, OM1, OM2, OP3, OP4	Likely Oncogenic	6	OM1,OM2,OP3,OP4
7	148809336	148809336	G/A	+	BRAF:p.Pro403LeufsTer8	VUS	1	OP4	VUS	1	OP4
7	148809074	148809074	T/A	+	IDH1:c.123-4C>T	Likely Benign	-5	SBS1, SBP1	Benign	-7	OP4,SBS1,SBS2
7	148809075	148809075	A/G	+	PIK3CA:p.Asn1068LysfsTer5	VUS	1	OP4	Likely Oncogenic	9	OS1,OS2,OP4
17	7676230	7676230	G/A	+	PTEN:p.Lys322Ter	Likely Oncogenic	9	OVS1, OP4	Oncogenic	18	OVS1,OS1,OS2,OP1,OP4
17	7676152	7676152	C/T	+	PTEN:c.634+5G>C	Likely Oncogenic	6	OVS1, OP4, OP1	Likely Oncogenic	6	OS2,OP1,OP4
17	7675209	7675209	A/C	+	PTEN:p.Leu193Leu	VUS	0	OP4, SBP2	Likely Benign	-1	OM1,OP4,SBS2
17	7675095	7675095	C/T	+	PTEN:c.-9C>G	Likely Benign	-4	SBS1	Benign	-15	OP4,SBVS1,SBS1,SBS2
17	7675074	7675074	C/T	+	RB1:p.Ile124ArgfsTer6	Oncogenic	11	OVS1, OM1, OP4	Oncogenic	15	OVS1,OS2,OM1,OP4
17	7673728	7673728	C/T	+	RB1:p.Ser443Ter	Oncogenic	11	OVS1, OM1, OP4	Oncogenic	14	OVS1,OS2,OM1,OP4,SBP1
17	7670709	7670709	C/G	+	RB1:c.607+1G>A	Likely Oncogenic	6	OVS1, OP1, OP4	Oncogenic	14	OVS1,OS2,OP1,OP4
17	7670669	7670669	G/T	+	RB1:c.2211+5G>T	Likely Oncogenic	6	OVS1, OP1, OP4	Oncogenic	10	OVS1,OP1,OP4
17	7670616	7670616	G/A	+	RB1:c.1216-29A>G	Benign	-8	SBVS1	Benign	-15	OP4,SBVS1,SBS1,SBS2
17	7675997	7675997	G/T	+	TP53:p.Cys124Ter	Oncogenic	11	OVS1, OM1, OP4	Oncogenic	18	OVS1,OS2,OS3,OP1,OP4
5	1295113	1295113	G/A	+	TERT:1295113G>A	Likely Oncogenic	9	OS2, OS3, OP4	VUS	5	OS2,OP4
5	1295135	1295135	G/A	+	TERT:1295135G>A	Likely Oncogenic	9	OS2, OS3, OP4	VUS	1	OP4
5	1295113	1295113	G/T	+	TERT:1295113G>T	VUS	5	OS2, OP4	VUS	1	OP4
5	1295321	1295321	G/A	+	TERT:1295321G>A	VUS	5	OS2, OP4	VUS	1	OP4
5	1295408	1295408	A/G	+	TERT:1295408A>G	Benign	-8	SBVS1	VUS	1	OP4
5	1294198	1294198	G/A	+	TERT:p.Arg230Ter	VUS	1	OP4	Oncogenic	12	OVS1,OS2,OP4,SBP1
5	1282455	1282455	C/T	+	TERT:p.Trp581Ter	VUS	1	OP4	Oncogenic	14	OVS1,OS2,OP1,OP4
chrom: indicates the chromosome; start: indicates the start position of the variant in genome reference build 38; end: indicates the end position of the variant in genome reference build 38; variant: indicates the reference and alternate alleles; strand: indicates the strand; HGVSp: indicates the description of the protein sequence variant in HGVS nomenclature; classification_SOP: indicates the c…
