## Additional File 2 for "Oncogenicity Variant Interpreter (OncoVI): oncogenicity guidelines implementation to support somatic variants interpretation in precision oncology"

### Sheet: Additional File 3
Additional File 2. Variants (n=93) of the Standard Operating Procedure data set annotated via VEP-based in-house pipeline.
Gene	HGVSc	HGVSp	HGVSg	Consequence	EXON	CHROM	POS	REF	ALT	gnomADe_AF	gnomADe_AFR_AF	gnomADe_EAS_AF	gnomADe_NFE_AF	gnomADe_AMR_AF	gnomADe_SAS_AF	gnomADg_AF	gnomADg_AFR_AF	gnomADg_EAS_AF	gnomADg_NFE_AF	gnomADg_AMR_AF	gnomADg_SAS_AF	phyloP100way_vertebrate_rankscore	phastCons100way_vertebrate_rankscore	SpliceAI_cutoff	ClinVar_germline	ClinVar_review_status
FLT3	NM_004119.3:c.2503G>T	NP_004110.2:p.Asp835Tyr	NC_000013.11:g.28018505C>A	missense_variant	20/24	13	28018505	C	A													0.86479	0.71638	FAIL	Pathogenic	no assertion criteria provided
FLT3	NM_004119.3:c.2505T>A	NP_004110.2:p.Asp835Glu	NC_000013.11:g.28018503A>T	missense_variant	20/24	13	28018503	A	T													0.22352	0.41325	FAIL	Pathogenic	no assertion criteria provided
FLT3	NM_004119.3:c.2503G>C	NP_004110.2:p.Asp835His	NC_000013.11:g.28018505C>G	missense_variant	20/24	13	28018505	C	G													0.86479	0.71638	FAIL	Pathogenic	no assertion criteria provided
FLT3	NM_004119.3:c.2504A>T	NP_004110.2:p.Asp835Val	NC_000013.11:g.28018504T>A	missense_variant	20/24	13	28018504	T	A													0.88732	0.71638	FAIL	Pathogenic	no assertion criteria provided
FLT3	NM_004119.3:c.2028C>A	NP_004110.2:p.Asn676Lys	NC_000013.11:g.28028203G>T	missense_variant	16/24	13	28028203	G	T													0.19686	0.37556	FAIL	Likely pathogenic	no assertion criteria provided
FLT3	NM_004119.3:c.2525A>G	NP_004110.2:p.Tyr842Cys	NC_000013.11:g.28018483T>C	missense_variant	20/24	13	28018483	T	C	2.409e-05	6.152e-05	0	4.488e-05	0	0	1.972e-05	2.413e-05	0	2.94e-05	0	0	0.88732	0.71638	FAIL	Likely pathogenic	no assertion criteria provided
FLT3	NM_004119.3:c.2073T>G	NP_004110.2:p.Phe691Leu	NC_000013.11:g.28027222A>C	missense_variant	17/24	13	28027222	A	C													0.41430	0.71638	FAIL	Likely pathogenic	no assertion criteria provided
FLT3	NM_004119.3:c.2078A>G	NP_004110.2:p.Tyr693Cys	NC_000013.11:g.28027217T>C	missense_variant	17/24	13	28027217	T	C													0.71673	0.71638	FAIL
FLT3	NM_004119.3:c.2077T>A	NP_004110.2:p.Tyr693Asn	NC_000013.11:g.28027218A>T	missense_variant	17/24	13	28027218	A	T													0.95301	0.71638	FAIL
FLT3	NM_004119.3:c.2503_2504delinsAT	NP_004110.2:p.Asp835Ile	NC_000013.11:g.28018504_28018505delinsAT	missense_variant	20/24	13	28018504	TC	AT
BRAF	NM_004333.6:c.1801A>G	NP_004324.2:p.Lys601Glu	NC_000007.14:g.140753334T>C	missense_variant	15/18	7	140753334	T	C	3.98e-06	0	0	8.8e-06	0	0	0	0	0	0	0	0	0.87182	0.71638	FAIL	Pathogenic	criteria provided, single submitter
BRAF	NM_004333.6:c.1780G>A	NP_004324.2:p.Asp594Asn	NC_000007.14:g.140753355C>T	missense_variant	15/18	7	140753355	C	T													0.84922	0.71638	FAIL	Likely pathogenic	criteria provided, single submitter
BRAF	NM_004333.6:c.1406G>C	NP_004324.2:p.Gly469Ala	NC_000007.14:g.140781602C>G	missense_variant	11/18	7	140781602	C	G	3.977e-06	0	0	0	2.891e-05	0							0.85793	0.71638	FAIL	Pathogenic	criteria provided, single submitter
BRAF	NM_004333.6:c.1406G>A	NP_004324.2:p.Gly469Glu	NC_000007.14:g.140781602C>T	missense_variant	11/18	7	140781602	C	T	0	0	0	0	0	0							0.85793	0.71638	FAIL	Pathogenic	reviewed by expert panel
BRAF	NM_004333.6:c.41C>G	NP_004324.2:p.Pro14Arg	NC_000007.14:g.140924663G>C	missense_variant	1/18	7	140924663	G	C							6.634e-06	0	0	1.481e-05	0	0	0.09220	0.36753	FAIL	Uncertain significance	criteria provided, multiple submitters, no conflicts
BRAF	NM_004333.6:c.92C>G	NP_004324.2:p.Ala31Gly	NC_000007.14:g.140924612G>C	missense_variant	1/18	7	140924612	G	C	6.353e-05	0	0.0001967	0.0001289	0	0	5.286e-05	0	0	0.0001181	0	0	0.25769	0.39380	FAIL	Likely benign	reviewed by expert panel
BRAF	NM_004333.6:c.1333G>C	NP_004324.2:p.Asp445His	NC_000007.14:g.140781675C>G	missense_variant	11/18	7	140781675	C	G													0.85793	0.71638	FAIL
BRAF	NM_004333.6:c.1798_1799delinsAA	NP_004324.2:p.Val600Lys	NC_000007.14:g.140753336_140753337delinsTT	missense_variant	15/18	7	140753336	AC	TT																Conflicting classifications of pathogenicity	no assertion criteria provided
BRAF	NM_004333.6:c.1457_1471del	NP_004324.2:p.Asn486_Pro490del	NC_000007.14:g.140778038_140778052del	inframe_deletion	12/18	7	140778036	GTAGGTGCTGTCACAT	G																drug response	no assertion criteria provided
BRAF	NM_004333.6:c.1208del	NP_004324.2:p.Pro403LeufsTer8	NC_000007.14:g.140783133del	frameshift_variant	10/18	7	140783126	AG	A															FAIL	Uncertain significance	criteria provided, single submitter
IDH1	NM_005896.4:c.395G>A	NP_005887.2:p.Arg132His	NC_000002.12:g.208248388C>T	missense_variant	4/10	2	208248388	C	T	0	0	0	0	0	0	1.317e-05	0	0	2.942e-05	0	0	0.71829	0.71638	FAIL	Pathogenic/Likely pathogenic	criteria provided, multiple submitters, no conflicts
IDH1	NM_005896.4:c.394C>T	NP_005887.2:p.Arg132Cys	NC_000002.12:g.208248389G>A	missense_variant	4/10	2	208248389	G	A	0	0	0	0	0	0	6.603e-06	0	0	1.472e-05	0	0	0.76659	0.71638	PASS	Pathogenic/Likely pathogenic	criteria provided, multiple submitters, no conflicts
IDH1	NM_005896.4:c.394C>A	NP_005887.2:p.Arg132Ser	NC_000002.12:g.208248389G>T	missense_variant	4/10	2	208248389	G	T													0.76659	0.71638	PASS	Pathogenic	criteria provided, single submitter
IDH1	NM_005896.4:c.532G>A	NP_005887.2:p.Val178Ile	NC_000002.12:g.208243593C>T	missense_variant	6/10	2	208243593	C	T	0.04864	0.0781	0.006578	0.0551	0.03652	0.05109	0.0595	0.08072	0.01002	0.05676	0.05756	0.04106	0.83411	0.71638	FAIL	Benign	criteria provided, multiple submitters, no conflicts
IDH1	NM_005896.4:c.659A>G	NP_005887.2:p.Asp220Gly	NC_000002.12:g.208243466T>C	missense_variant	6/10	2	208243466	T	C	5.967e-05	6.158e-05	0	0.0001143	0	0	4.599e-05	2.413e-05	0	8.82e-05	0	0	0.87602	0.71638	FAIL	not provided	no classification provided
IDH1	NM_005896.4:c.784G>A	NP_005887.2:p.Glu262Lys	NC_000002.12:g.208242060C>T	missense_variant	7/10	2	208242060	C	T													0.71349	0.71638	FAIL	Uncertain significance	no assertion criteria provided
IDH1	NM_005896.4:c.94T>G	NP_005887.2:p.Phe32Val	NC_000002.12:g.208251458A>C	missense_variant	3/10	2	208251458	A	C	0.000549	0	0	0.0005805	0.0005206	3.266e-05	0.0004205	0.0001206	0	0.000441	0.0005236	0.0002071	0.65873	0.71638	FAIL	Likely benign	criteria provided, multiple submitters, no conflicts
IDH1	NM_005896.4:c.211G>A	NP_005887.2:p.Val71Ile	NC_000002.12:g.208248572C>T	missense_variant	4/10	2	208248572	C	T	0.003472	0.04472	5.437e-05	0.0002725	0.002718	0.0001307	0.01327	0.04494	0	0.0002792	0.007135	0	0.27321	0.30684	FAIL	Benign	criteria provided, single submitter
IDH1	NM_005896.4:c.123-4C>T		NC_000002.12:g.208248664G>A	splice_region_variant&splice_polypyrimidine_tract_variant&intron_variant		2	208248664	G	A	0.00222	0.02863	0	0.0001771	0.001678	0.0001307	0.008371	0.02891	0	0.0002792	0.002749	0			FAIL	Benign	criteria provided, multiple submitters, no conflicts
KRAS	NM_004985.5:c.35G>C	NP_004976.2:p.Gly12Ala	NC_000012.12:g.25245350C>G	missense_variant	2/5	12	25245350	C	G	0	0	0	0	0	0							0.85858	0.71638	FAIL	Likely pathogenic	criteria provided, single submitter
KRAS	NM_004985.5:c.491G>A	NP_004976.2:p.Arg164Gln	NC_000012.12:g.25209871C>T	missense_variant	5/5	12	25209871	C	T	1.6e-05	6.19e-05	5.456e-05	8.846e-06	2.909e-05	0	1.317e-05	4.835e-05	0	0	0	0	0.80785	0.71638	FAIL	Uncertain significance	criteria provided, multiple submitters, no conflicts
KRAS	NM_004985.5:c.194G>T	NP_004976.2:p.Ser65Ile	NC_000012.12:g.25227330C>A	missense_variant	3/5	12	25227330	C	A													0.85858	0.71638	FAIL	Likely pathogenic	reviewed by expert panel
KRAS	NM_004985.5:c.181C>A	NP_004976.2:p.Gln61Lys	NC_000012.12:g.25227343G>T	missense_variant	3/5	12	25227343	G	T													0.99183	0.71638	PASS	Pathogenic	criteria provided, single submitter
PIK3CA	NM_006218.4:c.3140A>G	NP_006209.2:p.His1047Arg	NC_000003.12:g.179234297A>G	missense_variant	21/21	3	179234297	A	G	4.028e-06	0	0	8.91e-06	0	0							0.91790	0.71638	FAIL	Pathogenic	reviewed by expert panel
PIK3CA	NM_006218.4:c.3141T>G	NP_006209.2:p.His1047Gln	NC_000003.12:g.179234298T>G	missense_variant	21/21	3	179234298	T	G													0.10729	0.29893	FAIL	Likely pathogenic	no assertion criteria provided
PIK3CA	NM_006218.4:c.3193C>T	NP_006209.2:p.His1065Tyr	NC_000003.12:g.179234350C>T	missense_variant	21/21	3	179234350	C	T													0.77141	0.71638	FAIL
PIK3CA	NM_006218.4:c.2198A>G	NP_006209.2:p.Lys733Arg	NC_000003.12:g.179224091A>G	missense_variant	15/21	3	179224091	A	G	0.0004425	0	0.005742	0	5.817e-05	0.0001309	0.000158	0	0.004635	0	0	0	0.57184	0.71638	FAIL	Benign	reviewed by expert panel
PIK3CA	NM_006218.4:c.1634A>C	NP_006209.2:p.Glu545Ala	NC_000003.12:g.179218304A>C	missense_variant	10/21	3	179218304	A	C	0	0	0	0	0	0							0.92735	0.71638	FAIL
PIK3CA	NM_006218.4:c.1357G>A	NP_006209.2:p.Glu453Lys	NC_000003.12:g.179210291G>A	missense_variant	8/21	3	179210291	G	A													0.97344	0.71638	FAIL	Pathogenic	criteria provided, multiple submitters, no conflicts
PIK3CA	NM_006218.4:c.1252G>A	NP_006209.2:p.Glu418Lys	NC_000003.12:g.179210186G>A	missense_variant&splice_region_variant	8/21	3	179210186	G	A													0.97623	0.71638	FAIL	Conflicting classifications of pathogenicity	criteria provided, conflicting classifications
PIK3CA	NM_006218.4:c.1173A>G	NP_006209.2:p.Ile391Met	NC_000003.12:g.179209622A>G	missense_variant	7/21	3	179209622	A	G	0.06211	0.2104	0	0.0657	0.05279	0.01929	0.1005	0.2116	0.0003851	0.06356	0.0769	0.01452	0.33421	0.71638	FAIL	Benign	reviewed by expert panel
PIK3CA	NM_006218.4:c.1A>G	NP_006209.2:p.Met1?	NC_000003.12:g.179198826A>G	start_lost	2/21	3	179198826	A	G													0.92067	0.71638	FAIL	Uncertain significance	criteria provided, multiple submitters, no conflicts
PIK3CA	NM_006218.4:c.3203dup	NP_006209.2:p.Asn1068LysfsTer5	NC_000003.12:g.179234360dup	frameshift_variant	21/21	3	179234360	A	AA															FAIL	Likely pathogenic	criteria provided, single submitter
PTEN	NM_000314.8:c.389G>A	NP_000305.3:p.Arg130Gln	NC_000010.11:g.87933148G>A	missense_variant	5/9	10	87933148	G	A													0.97093	0.71638	FAIL	Pathogenic	reviewed by expert panel
PTEN	NM_000314.8:c.392C>T	NP_000305.3:p.Thr131Ile	NC_000010.11:g.87933151C>T	missense_variant	5/9	10	87933151	C	T													0.80594	0.71638	FAIL	Pathogenic	reviewed by expert panel
PTEN	NM_000314.8:c.368A>G	NP_000305.3:p.His123Arg	NC_000010.11:g.87933127A>G	missense_variant	5/9	10	87933127	A	G													0.92004	0.71638	FAIL	Pathogenic	reviewed by expert panel
PTEN	NM_000314.8:c.610C>G	NP_000305.3:p.Pro204Ala	NC_000010.11:g.87952235C>G	missense_variant	6/9	10	87952235	C	G													0.79911	0.71638	FAIL	Pathogenic	reviewed by expert panel
PTEN	NM_000314.8:c.545T>C	NP_000305.3:p.Leu182Ser	NC_000010.11:g.87952170T>C	missense_variant	6/9	10	87952170	T	C													0.81546	0.71638	FAIL	Uncertain significance	reviewed by expert panel
PTEN	NM_000314.8:c.1061C>T	NP_000305.3:p.Pro354Leu	NC_000010.11:g.87965321C>T	missense_variant	9/9	10	87965321	C	T	8.167e-06	0	0	1.819e-05	0	0	6.578e-06	0	0	0	6.554e-05	0	0.67223	0.71638	FAIL	Uncertain significance	reviewed by expert panel
PTEN	NM_000314.8:c.964A>T	NP_000305.3:p.Lys322Ter	NC_000010.11:g.87961056A>T	stop_gained	8/9	10	87961056	A	T													0.91645	0.71638	FAIL	Likely pathogenic	reviewed by expert panel
PTEN	NM_000314.8:c.634+5G>C		NC_000010.11:g.87952264G>C	splice_donor_5th_base_variant&intron_variant		10	87952264	G	C															PASS	Pathogenic	reviewed by expert panel
PTEN	NM_000314.8:c.579G>A	NP_000305.3:p.Leu193%3D	NC_000010.11:g.87952204G>A	synonymous_variant	6/9	10	87952204	G	A	0.0001115	0	0	5.286e-05	0.0001736	6.536e-05	0.0001051	0	0	0	0.0007855	0			FAIL	Likely benign	reviewed by expert panel
PTEN	NM_000314.8:c.-9C>G		NC_000010.11:g.87864461C>G	5_prime_UTR_variant	1/9	10	87864461	C	G	0.003821	0	0.0473	0.0001231	2.891e-05	0.002188	0.002043	2.413e-05	0.05295	0.000147	0.0001962	0.00352			FAIL	Benign	reviewed by expert panel
RB1	NM_000321.3:c.2067G>C	NP_000312.2:p.Gln689His	NC_000013.11:g.48459794G>C	missense_variant	20/27	13	48459794	G	C													0.44935	0.71638	FAIL
RB1	NM_000321.3:c.1700C>T	NP_000312.2:p.Ser567Leu	NC_000013.11:g.48452997C>T	missense_variant	18/27	13	48452997	C	T													0.73809	0.71638	FAIL	Likely pathogenic	criteria provided, single submitter
RB1	NM_000321.3:c.1688G>T	NP_000312.2:p.Trp563Leu	NC_000013.11:g.48381436G>T	missense_variant	17/27	13	48381436	G	T													0.97445	0.71638	FAIL
RB1	NM_000321.3:c.1981C>T	NP_000312.2:p.Arg661Trp	NC_000013.11:g.48459708C>T	missense_variant	20/27	13	48459708	C	T	1.592e-05	6.164e-05	0	1.76e-05	0	0							0.61164	0.71638	FAIL	Pathogenic	criteria provided, multiple submitters, no conflicts
RB1	NM_000321.3:c.1660G>A	NP_000312.2:p.Glu554Lys	NC_000013.11:g.48381408G>A	missense_variant	17/27	13	48381408	G	A													0.97445	0.71638	FAIL
RB1	NM_000321.3:c.1817A>G	NP_000312.2:p.Tyr606Cys	NC_000013.11:g.48456206A>G	missense_variant&splice_region_variant	19/27	13	48456206	A	G													0.64058	0.71638	FAIL	Uncertain significance	criteria provided, single submitter
RB1	NM_000321.3:c.371_372del	NP_000312.2:p.Ile124ArgfsTer6	NC_000013.11:g.48342704_48342705del	frameshift_variant	3/27	13	48342703	CTA	C																Pathogenic	criteria provided, multiple submitters, no conflicts
RB1	NM_000321.3:c.1328C>A	NP_000312.2:p.Ser443Ter	NC_000013.11:g.48377030C>A	stop_gained	13/27	13	48377030	C	A													0.26463	0.40164	FAIL	Pathogenic	criteria provided, multiple submitters, no conflicts
RB1	NM_000321.3:c.607+1G>A		NC_000013.11:g.48349024G>A	splice_donor_variant		13	48349024	G	A															PASS	Pathogenic	criteria provided, multiple submitters, no conflicts
RB1	NM_000321.3:c.2211+5G>T		NC_000013.11:g.48463840G>T	splice_donor_5th_base_variant&intron_variant		13	48463840	G	T															PASS	not provided	no classification provided
RB1	NM_000321.3:c.1216-29A>G		NC_000013.11:g.48376889A>G	intron_variant		13	48376889	A	G	0.006259	0.08565	0	0.0002557	0.003851	9.805e-05	0.02375	0.08318	0	0.0003234	0.007004	0.0004142			FAIL	Benign/Likely benign	criteria provided, multiple submitters, no conflicts
EZH2	NM_004456.5:c.1937A>T	NP_004447.2:p.Tyr646Phe	NC_000007.14:g.148811635T>A	missense_variant	16/20	7	148811635	T	A													0.83768	0.71638	FAIL	Likely pathogenic	no assertion criteria provided
EZH2	NM_004456.5:c.407A>T	NP_004447.2:p.Asp136Val	NC_000007.14:g.148829805T>A	missense_variant	5/20	7	148829805	T	A							6.58e-06	0	0	1.471e-05	0	0	0.83768	0.71638	FAIL
EZH2	NM_004456.5:c.698A>G	NP_004447.2:p.Asp233Gly	NC_000007.14:g.148827194T>C	missense_variant	7/20	7	148827194	T	C													0.83768	0.71638	PASS
EZH2	NM_004456.5:c.1876G>A	NP_004447.2:p.Val626Met	NC_000007.14:g.148811696C>T	missense_variant	16/20	7	148811696	C	T													0.82239	0.71638	FAIL	Pathogenic	criteria provided, multiple submitters, no conflicts
EZH2	NM_004456.5:c.1973G>C	NP_004447.2:p.Arg658Thr	NC_000007.14:g.148810389C>G	missense_variant	17/20	7	148810389	C	G													0.82239	0.71638	FAIL
EZH2	NM_004456.5:c.2045C>G	NP_004447.2:p.Ala682Gly	NC_000007.14:g.148809375G>C	missense_variant	18/20	7	148809375	G	C													0.97815	0.71638	FAIL	Likely pathogenic	no assertion criteria provided
EZH2	NM_004456.5:c.2045C>T	NP_004447.2:p.Ala682Val	NC_000007.14:g.148809375G>A	missense_variant	18/20	7	148809375	G	A													0.97815	0.71638	FAIL
EZH2	NM_004456.5:c.2050C>T	NP_004447.2:p.Arg684Cys	NC_000007.14:g.148809370G>A	missense_variant	18/20	7	148809370	G	A													0.69007	0.71638	FAIL	Pathogenic	criteria provided, multiple submitters, no conflicts
EZH2	NM_004456.5:c.2069G>A	NP_004447.2:p.Arg690His	NC_000007.14:g.148809351C>T	missense_variant	18/20	7	148809351	C	T													0.82239	0.71638	FAIL	Likely pathogenic	criteria provided, single submitter
EZH2	NM_004456.5:c.2084C>T	NP_004447.2:p.Ser695Leu	NC_000007.14:g.148809336G>A	missense_variant	18/20	7	148809336	G	A													0.97815	0.71638	FAIL	Pathogenic	criteria provided, single submitter
EZH2	NM_004456.5:c.2192A>T	NP_004447.2:p.Tyr731Phe	NC_000007.14:g.148809074T>A	missense_variant	19/20	7	148809074	T	A													0.83709	0.71638	FAIL
EZH2	NM_004456.5:c.2191T>C	NP_004447.2:p.Tyr731His	NC_000007.14:g.148809075A>G	missense_variant	19/20	7	148809075	A	G													0.92995	0.71638	FAIL	Likely pathogenic	criteria provided, single submitter
TP53	NM_000546.6:c.139C>T	NP_000537.3:p.Pro47Ser	NC_000017.11:g.7676230G>A	missense_variant	4/11	17	7676230	G	A	0.001233	0.0167	0	3.518e-05	0.0008385	6.533e-05	0.004596	0.01619	0	2.941e-05	0.001246	0	0.00564	0.06391	FAIL	Benign	reviewed by expert panel
TP53	NM_000546.6:c.217G>A	NP_000537.3:p.Val73Met	NC_000017.11:g.7676152C>T	missense_variant	4/11	17	7676152	C	T	6.786e-05	0	5.441e-05	4.409e-05	0	0	9.206e-05	0	0.0001928	2.94e-05	0	0	0.01208	0.06391	FAIL	Likely benign	reviewed by expert panel
TP53	NM_000546.6:c.403T>G	NP_000537.3:p.Cys135Gly	NC_000017.11:g.7675209A>C	missense_variant	5/11	17	7675209	A	C													0.95528	0.71638	FAIL	Likely pathogenic	reviewed by expert panel
TP53	NM_000546.6:c.517G>A	NP_000537.3:p.Val173Met	NC_000017.11:g.7675095C>T	missense_variant	5/11	17	7675095	C	T							0	0	0	0	0	0	0.86479	0.71638	FAIL	Pathogenic	reviewed by expert panel
TP53	NM_000546.6:c.538G>A	NP_000537.3:p.Glu180Lys	NC_000017.11:g.7675074C>T	missense_variant	5/11	17	7675074	C	T													0.63918	0.71638	FAIL	Likely pathogenic	reviewed by expert panel
TP53	NM_000546.6:c.892G>A	NP_000537.3:p.Glu298Lys	NC_000017.11:g.7673728C>T	missense_variant	8/11	17	7673728	C	T	1.193e-05	0	0	0	5.782e-05	3.266e-05	2.629e-05	0	0	1.47e-05	0.000131	0	0.04934	0.06391	FAIL	Likely benign	reviewed by expert panel
TP53	NM_000546.6:c.1000G>C	NP_000537.3:p.Gly334Arg	NC_000017.11:g.7670709C>G	missense_variant	10/11	17	7670709	C	G	3.991e-06	0	0	8.829e-06	0	0	1.314e-05	0	0	1.47e-05	0	0	0.75709	0.71638	FAIL	Uncertain significance	reviewed by expert panel
TP53	NM_000546.6:c.1040C>A	NP_000537.3:p.Ala347Asp	NC_000017.11:g.7670669G>T	missense_variant	10/11	17	7670669	G	T													0.40192	0.25916	FAIL	Likely pathogenic	reviewed by expert panel
TP53	NM_000546.6:c.1093C>T	NP_000537.3:p.His365Tyr	NC_000017.11:g.7670616G>A	missense_variant	10/11	17	7670616	G	A													0.46262	0.71638	FAIL	Likely benign	reviewed by expert panel
TP53	NM_000546.6:c.372C>A	NP_000537.3:p.Cys124Ter	NC_000017.11:g.7675997G>T	stop_gained	4/11	17	7675997	G	T													0.25350	0.71638	FAIL	Pathogenic	reviewed by expert panel
TERT			NC_000005.10:g.1295113G>A	upstream_gene_variant		5	1295113	G	A							0.000125	4.826e-05	0.0001933	0.0001914	0	0				Likely pathogenic	criteria provided, multiple submitters, no conflicts
TERT			NC_000005.10:g.1295135G>A	upstream_gene_variant		5	1295135	G	A																Pathogenic	no assertion criteria provided
TERT			NC_000005.10:g.1295113G>T	upstream_gene_variant		5	1295113	G	T							0	0	0	0	0	0
TERT			NC_000005.10:g.1295321G>A	upstream_gene_variant		5	1295321	G	A
TERT			NC_000005.10:g.1295408T>G	upstream_gene_variant		5	1295408	A	G
TERT	NM_198253.3:c.688C>T	NP_937983.2:p.Arg230Ter	NC_000005.10:g.1294198G>A	stop_gained	2/16	5	1294198	G	A	0	0	0	0	0	0							0.02056	0.06391	FAIL	Pathogenic	criteria provided, single submitter
TERT	NM_198253.3:c.1743G>A	NP_937983.2:p.Trp581Ter	NC_000005.10:g.1282455C>T	stop_gained	3/16	5	1282455	C	T													0.63486	0.42656	FAIL	Pathogenic	criteria provided, single submitter
Gene: gene symbols in HUGO Gene Nomenclature; HGVSc: description of RNA sequence variant in HGVS nomenclature; HGVSp: description of protein sequence variant in HGVS nomenclature; HGVSg: description of DNA sequence variant in HGVS nomenclature; Consequence: calculated variant consequence; EXON: exon number; CHROM: chromosome; POS: variant genomic position in genome reference build 38; REF: refere…
