## Additional File 5 for "Oncogenicity Variant Interpreter (OncoVI): oncogenicity guidelines implementation to support somatic variants interpretation in precision oncology"

### Sheet: additional_file
Additional File 5. Classification of the 135 variants of the validation data set.
Variant	MTB_assessment	variant_specific_score_OncoVI	classification_OncoVI	variant_specific_score_expert_assessors	classification_expert_assessors	criteria_OncoVI	criteria_expert_assessors
ABL2:p.Lys836AsnfsTer34	P/LP	1	VUS	1	VUS	OP4	OP4
ABL2:p.Tyr486Ter	P/LP	3	VUS	3	VUS	OM1,OP4	OM1,OP4
ADGRA2:p.Val772Met	VUS	2	VUS	1	VUS	OP1,OP4	OP4
ALOX12B:p.Phe195Leu	B/LB	2	VUS	-2	B/LB	OM1,OP4,SBP1	OM1,OP4,SBS2,SBP1
ANKRD11:p.Gly1965AlafsTer7	VUS	9	O/LO	9	O/LO	OVS1,OP4	OVS1,OP4
ANKRD26:p.Glu371LysfsTer12	P/LP	3	VUS	1	VUS	OM1,OP4	OP4
APC:p.Lys889SerfsTer22	P/LP	13	O/LO	14	O/LO	OVS1,OS2,OP4	OVS1,OS2,OP1,OP4
ARAF:p.Gln56Lys	VUS	4	VUS	2	VUS	OM1,OP1,OP4	OM1,OP4,SBP1
ARID1A:p.Leu1922Phe	P/LP	0	VUS	0	VUS	OP4,SBP1	OP4,SBP1
ARID1A:p.Phe2141LeufsTer9	P/LP	9	O/LO	9	O/LO	OVS1,OP4	OVS1,OP4
ATM:p.Asp1853Val	B/LB	6	O/LO	0	VUS	OS3,OP1,OP4	OS3,OP4,SBS2,SBP1
AXL:p.His292ProfsTer47	P/LP	3	VUS	3	VUS	OM1,OP4	OM1,OP4
BAP1:p.Ile131CysfsTer13	P/LP	11	O/LO	11	O/LO	OVS1,OM1,OP4	OVS1,OM1,OP4
BAP1:p.Ile210del	P/LP	5	VUS	5	VUS	OM1,OM2,OP4	OM1,OM2,OP4
BARD1:c.2001+2T>C	P/LP	10	O/LO	16	O/LO	OVS1,OP1,OP4	OVS1,OS2,OM1,OP1,OP4
BCL2L11:p.Trp93Ter	B/LB	8	O/LO	9	O/LO	OVS1,OP4,SBP1	OVS1,OP4
BCR:p.Ala1204Gly	B/LB	4	VUS	3	VUS	OM1,OP1,OP4	OM1,OP4
BRCA2:p.Gln2655Arg	P/LP	2	VUS	6	O/LO	OP1,OP4	OS2,OP1,OP4
BRCA2:p.Lys3326Ter	B/LB	4	VUS	4	VUS	OVS1,OP4,SBS2,SBP1	OVS1,OP4,SBS2,SBP1
BRCA2:p.Ser3338Ter	B/LB	8	O/LO	9	O/LO	OVS1,OP4,SBP1	OVS1,OP4
BRIP1:p.Arg173Cys	B/LB	6	O/LO	10	O/LO	OS1,OP1,OP4	OS1,OS2,OP1,OP4
CD276:p.Pro54ArgfsTer27	P/LP	3	VUS	3	VUS	OM1,OP4	OM1,OP4
CDH1:p.Asp254His	P/LP	4	VUS	3	VUS	OM1,OP1,OP4	OM1,OP4
CDK12:c.1047-2A>G	B/LB	10	O/LO	9	O/LO	OVS1,OP1,OP4	OVS1,OP4
CENPA:p.Gln89Ter	P/LP	0	VUS	3	VUS	OP4,SBP1	OM1,OP4
CHD4:p.Arg1105Trp	VUS	4	VUS	3	VUS	OM1,OP1,OP4	OM1,OP4
CHD4:p.Glu139del	VUS	5	VUS	3	VUS	OM1,OM2,OP4	OM2,OP4
CHEK2:p.Glu64Lys	P/LP	4	VUS	1	VUS	OM1,OP1,OP4	OP4
CREBBP:p.Gln2213_Gln2216del	B/LB	5	VUS	2	VUS	OM1,OM2,OP4	OM2,OP4,SBP1
CREBBP:p.Glu664Ter	P/LP	12	O/LO	12	O/LO	OVS1,OM1,OP1,OP4	OVS1,OM1,OP1,OP4
CSF3R:p.Ser469AlafsTer22	P/LP	7	O/LO	8	O/LO	OS2,OM1,OP4	OS2,OM1,OP1,OP4
CTNNB1:p.His36_Ser45delinsPro	P/LP	3	VUS	6	O/LO	OM2,OP4	OM1,OM2,OP1,OP4
CTNNB1:p.Tyr30_Ser37del	P/LP	3	VUS	6	O/LO	OM2,OP4	OM1,OM2,OP1,OP4
CUX1:p.Arg544Gln	VUS	2	VUS	1	VUS	OP1,OP4	OP4
DICER1:p.His482Arg	VUS	4	VUS	0	VUS	OM1,OP1,OP4	OP4,SBP1
DIS3:p.Ter959GlnextTer14	B/LB	6	O/LO	4	VUS	OVS1,OP1,OP4,SBS2	OVS1,OP4,SBS2,SBP1
DOT1L:p.Lys1167ArgfsTer6	P/LP	1	VUS	1	VUS	OP4	OP4
EGFR:p.Arg222Cys	P/LP	4	VUS	3	VUS	OM4,OP1,OP4	OM1,OP4
EIF4A2:c.627+1G>T	P/LP	2	VUS	4	VUS	OP1,OP4	OM1,OP1,OP4
EIF4A2:p.Gln61AlafsTer9	P/LP	3	VUS	3	VUS	OM1,OP4	OM1,OP4
EPHA7:p.Leu966PhefsTer41	VUS	11	O/LO	11	O/LO	OVS1,OM1,OP4	OVS1,OM1,OP4
EPHB1:p.Ser555Phe	B/LB	2	VUS	1	VUS	OP1,OP4	OP4
ERBB3:c.547+1G>A	P/LP	2	VUS	2	VUS	OP1,OP4	OP1,OP4
ERBB3:p.Thr355Ile	P/LP	3	VUS	2	VUS	OP1,OP3,OP4	OP3,OP4
ERBB4:p.Ser774Arg	VUS	5	VUS	5	VUS	OM1,OP1,OP3,OP4	OM1,OP1,OP3,OP4
ERCC1:c.-8+1G>C	VUS	10	O/LO	8	O/LO	OVS1,OP1,OP4	OVS1,OP4,SBP1
ERCC1:p.Gln90Ter	VUS	10	O/LO	8	O/LO	OVS1,OM1,OP4,SBP1	OVS1,OP4,SBP1
ERRFI1:p.Lys388del	VUS	3	VUS	5	VUS	OM2,OP4	OM1,OM2,OP4
FANCL:p.Thr367AsnfsTer13	VUS	11	O/LO	12	O/LO	OVS1,OM1,OP4	OVS1,OM1,OP1,OP4
FGF23:p.Arg176Gln	VUS	6	O/LO	6	O/LO	OS2,OP1,OP4	OS2,OP1,OP4
FLCN:p.Gln385Ter	P/LP	16	O/LO	16	O/LO	OVS1,OS2,OM1,OP1,OP4	OVS1,OS2,OM1,OP1,OP4
FOXA1:p.Leu433Val	P/LP	0	VUS	1	VUS	OP4,SBP1	OP4
FOXA1:p.Ser436Gly	P/LP	1	VUS	2	VUS	OP4	OM1,OP4,SBP1
GNAQ:p.Thr96Ser	B/LB	5	VUS	5	VUS	OM1,OP1,OP3,OP4	OM1,OP1,OP3,OP4
GRIN2A:p.His381Tyr	B/LB	0	VUS	-4	B/LB	OM1,OP1,OP4,SBS2	OP4,SBS2,SBP1
GRM3:p.Ala200LysfsTer18	P/LP	1	VUS	3	VUS	OP4	OM1,OP4
HLA-A:c.1012+3_1012+4dup	B/LB	9	O/LO	1	VUS	OVS1,OP4	OP4
HNF1A:p.Pro379His	P/LP	-2	B/LB	1	VUS	OP1,OP4,SBS2	OP4
HNRNPK:c.516+3A>T	P/LP	-3	B/LB	1	VUS	OP4,SBS2	OP4
HSD3B1:p.Val224_Tyr225insHis	VUS	3	VUS	3	VUS	OM2,OP4	OM2,OP4
IDH2:p.Arg172Thr	P/LP	5	VUS	9	O/LO	OM1,OP1,OP3,OP4	OS2,OM1,OP1,OP3,OP4
IGF1R:p.Glu335Ter	P/LP	2	VUS	3	VUS	OP1,OP4	OM2,OP4
INHA:p.Arg278Trp	B/LB	2	VUS	2	VUS	OP1,OP4	OM1,OP4,SBP1
JAK2:p.Ser833PhefsTer5	P/LP	1	VUS	1	VUS	OP4	OP4
KDM5C:p.Pro500Arg	P/LP	4	VUS	4	VUS	OM1,OP1,OP4	OM1,OP1,OP4
KIF5B:p.Met622TrpfsTer8	P/LP	1	VUS	2	VUS	OP4	OP1,OP4
KIT:p.Gln575_Pro577del	P/LP	5	VUS	6	O/LO	OM1,OM2,OP4	OM1,OM2,OP1,OP4
KMT2C:p.Arg1634Ter	VUS	12	O/LO	9	O/LO	OVS1,OM1,OP1,OP4	OVS1,OP4
KMT2C:p.Asp348Asn	VUS	6	O/LO	5	VUS	OS3,OP1,OP4	OS3,OP4
KMT2C:p.Gln318ArgfsTer37	P/LP	11	O/LO	9	O/LO	OVS1,OM1,OP4	OVS1,OP4
KRAS:p.Lys117Asn	P/LP	8	O/LO	10	O/LO	OS1,OM4,OP1,OP4	OS1,OS2,OP1,OP4
MAGI2:p.Gly422GlufsTer8	P/LP	3	VUS	3	VUS	OM1,OP4	OM1,OP4
MAP2K1:p.Val60Met	VUS	6	O/LO	8	O/LO	OS1,OP1,OP4	OS1,OM3,OP1,OP4
MAP3K1:p.Asp762Val	P/LP	2	VUS	0	VUS	OP1,OP4	OP4,SBP1
MAPK1:p.Tyr102ThrfsTer11	P/LP	3	VUS	3	VUS	OM1,OP4	OM1,OP4
MAPK3:c.543+1G>A	P/LP	2	VUS	4	VUS	OP1,OP4	OM1,OP1,OP4
MDC1:p.Glu224Ter	P/LP	0	VUS	1	VUS	OP4,SBP1	OP4
MET:p.Ala3ProfsTer28	P/LP	1	VUS	1	VUS	OP4	OP4
MET:p.Thr273IlefsTer6	P/LP	3	VUS	3	VUS	OM1,OP4	OM1,OP4
MGA:p.Asn431Thr	P/LP	1	VUS	1	VUS	OP4	OP4
MSH3:p.Ter1138SerextTer13	VUS	8	O/LO	10	O/LO	OVS1,OP4,SBP1	OVS1,OP1,OP4
MSH6:c.4001+12_4001+15del	B/LB	9	O/LO	0	VUS	OVS1,OP4	OP4,SBP1
MST1:p.Gln406_Arg407del	B/LB	5	VUS	5	VUS	OM1,OM2,OP4	OM1,OM2,OP4
MST1R:p.Pro827_Tyr829del	P/LP	5	VUS	5	VUS	OM1,OM2,OP4	OM1,OM2,OP4
NAB2:c.1091+3G>A	B/LB	9	O/LO	1	VUS	OVS1,OP4	OP4
NBN:p.Arg551GlyfsTer8	P/LP	13	O/LO	14	O/LO	OVS1,OS2,OP4	OVS1,OS2,OP1,OP4
NCOA3:p.Ser937Cys	VUS	6	O/LO	5	VUS	OS2,OP1,OP4	OS2,OP4
NF1:p.Asn1451Ile	P/LP	4	VUS	8	O/LO	OM1,OP1,OP4	OS2,OM1,OP1,OP4
NOTCH3:p.Ala1607ProfsTer44	P/LP	9	O/LO	9	O/LO	OVS1,OP4	OVS1,OP4
NUP93:p.Ala150GlyfsTer8	P/LP	1	VUS	1	VUS	OP4	OP4
PAK1:c.772+1G>A	P/LP	2	VUS	1	VUS	OP1,OP4	OP4
PAK5:p.His429GlnfsTer62	P/LP	1	VUS	3	VUS	OP4	OM1,OP4
PALB2:p.Leu939Trp	B/LB	6	O/LO	-2	B/LB	OS1,OP1,OP4	OM1,OP4,SBS2,SBP1
PARP1:p.Thr982Asn	P/LP	4	VUS	3	VUS	OM1,OP1,OP4	OM1,OP4
PAX7:p.Gln440Ter	P/LP	2	VUS	1	VUS	OP1,OP4	OP4
PIK3C2B:p.Arg287ProfsTer38	P/LP	1	VUS	1	VUS	OP4	OP4
PIK3CA:p.Arg93Gln	VUS	12	O/LO	12	O/LO	OS1,OS2,OM4,OP1,OP4	OS1,OS2,OM4,OP1,OP4
PIK3CA:p.Asn345Lys	VUS	10	O/LO	12	O/LO	OS1,OS2,OP1,OP4	OS1,OS2,OM3,OP1,OP4
PIK3CA:p.Gln546Lys	P/LP	6	O/LO	12	O/LO	OS1,OP1,OP4	OS1,OS2,OM3,OP1,OP4
PIK3CB:p.Glu470Lys	VUS	4	VUS	3	VUS	OM1,OP1,OP4	OM1,OP1,OP4,SBP1
PLCG2:p.Gln335Ter	P/LP	4	VUS	3	VUS	OM1,OP1,OP4	OM1,OP4
PREX2:p.Arg1215Gln	B/LB	2	VUS	3	VUS	OP1,OP4	OM1,OP4
RAD21:c.814+3A>G	B/LB	9	O/LO	0	VUS	OVS1,OP4	OP4,SBP1
RAD21:p.Lys558ArgfsTer50	VUS	9	O/LO	9	O/LO	OVS1,OP4	OVS1,OP4
RAD54L:p.Arg106AlafsTer21	P/LP	3	VUS	3	VUS	OM1,OP4	OM1,OP4
RAD54L:p.Glu379GlyfsTer9	P/LP	1	VUS	4	VUS	OP4	OM1,OP1,OP4
RECQL4:p.Arg1021Gln	B/LB	0	VUS	-4	B/LB	OP4,SBP1	OP4,SBS2,SBP1
RET:p.Leu56Met	B/LB	2	VUS	0	VUS	OM1,OP4,SBP1	OP3,SBP1
RHOA:p.Glu40Lys	P/LP	5	VUS	9	O/LO	OM3,OP1,OP3,OP4	OS2,OM1,OP1,OP3,OP4
RHOA:p.Lys18Asn	P/LP	2	VUS	1	VUS	OP1,OP4	OP4
SDHA:c.1794+3G>C	B/LB	9	O/LO	0	VUS	OVS1,OP4	OP4,SBP1
SDHA:p.Leu649GlufsTer4	VUS	9	O/LO	9	O/LO	OVS1,OP4	OVS1,OP4
SETBP1:p.Pro696GlnfsTer88	P/LP	5	VUS	1	VUS	OS2,OP4	OP4
SLIT2:p.Asn155Ile	VUS	4	VUS	1	VUS	OM1,OP1,OP4	OP4
SLIT2:p.Ser566Asn	P/LP	2	VUS	1	VUS	OP1,OP4	OP4
SMAD2:p.Gln33TrpfsTer8	P/LP	11	O/LO	12	O/LO	OVS1,OM1,OP4	OVS1,OM1,OP1,OP4
SOCS1:p.Ala114Ser	VUS	4	VUS	3	VUS	OM1,OP1,OP4	OM1,OP4
SPEN:p.Ser2243Tyr	B/LB	2	VUS	3	VUS	OM1,OP4,SBP1	OM1,OP4
SPTA1:p.Ala1577Val	B/LB	0	VUS	0	VUS	OP4,SBP1	OP4,SBP1
SPTA1:p.Arg448Trp	B/LB	0	VUS	3	VUS	OP4,SBP1	OM1,OP4
SPTA1:p.Leu1370AlafsTer10	P/LP	1	VUS	1	VUS	OP4	OP4
STAG1:p.Ala116Thr	VUS	4	VUS	1	VUS	OM1,OP1,OP4	OP4
STK11:p.Gly242Glu	P/LP	4	VUS	8	O/LO	OM1,OP1,OP4	OS2,OM1,OP1,OP4
TGFBR2:p.Lys128SerfsTer35	B/LB	9	O/LO	9	O/LO	OVS1,OP4	OVS1,OP4
TP53:p.Asn235del	VUS	5	VUS	7	O/LO	OM1,OM2,OP4	OM1,OM2,OP1,OP3,OP4
TP53:p.Glu298Ter	P/LP	16	O/LO	16	O/LO	OVS1,OS1,OS2,OP4,SBP1	OVS1,OS2,OM4,OP1,OP4
TP53:p.Ile162_Lys164delinsMet	P/LP	5	VUS	5	VUS	OM1,OM2,OP4	OM1,OM2,OP4
TP53:p.Phe270Leu	P/LP	5	VUS	9	O/LO	OM1,OP1,OP3,OP4	OS2,OM3,OP1,OP3,OP4
TP53:p.Pro177His	P/LP	4	VUS	4	VUS	OM1,OP1,OP4	OM1,OP1,OP4
TP53:p.Ser215Asn	P/LP	5	VUS	8	O/LO	OM1,OP1,OP3,OP4	OS2,OM1,OP3,OP4
TP53:p.Tyr126His	P/LP	5	VUS	8	O/LO	OM1,OP1,OP3,OP4	OS2,OM1,OP3,OP4
XRCC2:p.Phe32LeufsTer30	P/LP	13	O/LO	18	O/LO	OVS1,OS1,OP4	OVS1,OS1,OS2,OP1,OP4
YES1:p.Cys410Ter	P/LP	4	VUS	3	VUS	OM1,OP1,OP4	OM1,OP4
ZNF217:p.Asp612Tyr	VUS	0	VUS	0	VUS	OP4,SBP1	OP4,SBP1
ZNF217:p.Gln600Ter	P/LP	2	VUS	2	VUS	OP1,OP4	OP1,OP4
MTB_assessment: indicates the classification of pathogenicity of the variant whithin the MTB; variant_specific_score_OncoVI: indicates the variant-specific score given by OncoVI; classification_OncoVI: oncogenicity given by OncoVI; variant_specific_score_expert_assessors: indicates the variant-specific score given by expert re-assessment based on the oncogenicity guidelines; classification_expert…
